# Clinical trial and real-world data: A comparative study in patients with diabetic kidney disease

**DOI:** 10.1101/2023.06.16.23291441

**Authors:** Samu Kurki, Viivi Halla-aho, Manuel Haussmann, Harri Lähdesmäki, Jussi Leinonen, Miika Koskinen

## Abstract

**Objective:** A growing body of research is focusing on clinical real-world data (RWD) to supplement or replace randomized controlled trials (RCTs). However, due to the disparities in data generation mechanisms between RCTs and RWDs, differences are likely and necessitate scrutiny to validate the merging of these datasets.

**Materials and Methods:** We compared the temporal and completeness characteristics of pharmaceutical RCT data from 5,734 diabetic kidney disease patients with corresponding RWD from electronic health records (EHRs) of 23,523 patients. Demographics, diagnoses, medications, laboratory measurements, and vital signs were analyzed using visualization, descriptive statistics, statistical testing, and cluster analysis.

**Results:** RCT and RWD sets exhibited significant differences in prevalence, longitudinality, completeness, and sampling density. The cluster analysis revealed distinct patient subgroups within both RCT and RWD sets, as well as clusters containing patients from both sets.

**Discussion and Conclusions:** The results highlight the differences between RCT and RWD datasets, and their respective data generation mechanisms. Nonetheless, in certain instances, RWD has the potential to enrich RCT data. These discrepancies should be taken into account during the planning stages of an RCT-RWD study, and we stress the importance of validation to verify the feasibility of combining RCT and RWD. Moreover, advanced methods are needed to mitigate these differences, for instance, when building an external control arm.
