## Supplemental Table 2 for "Clinical trial and real-world data: A comparative study in patients with diabetic kidney disease"

### Sheet: Cluster 0
Medication code	Description	Prevalence
C09A	ace inhibitors, plain	80-100%
A10B	blood glucose lowering drugs, excl. insulins	60-80%
C10A	lipid modifying agents, plain	60-80%
A10A	insulins and analogues	40-60%
C08C	selective calcium channel blockers with mainly vascular effects	40-60%
C07A	beta blocking agents	40-60%
B01A	antithrombotic agents	20-40%
C03C	high-ceiling diuretics	20-40%
C03B	low-ceiling diuretics, excl. thiazides	0-20%
M04A	antigout preparations	0-20%
N02B	other analgesics and antipyretics	0-20%
C03A	low-ceiling diuretics, thiazides	0-20%
G04C	drugs used in benign prostatic hypertrophy	0-20%
A02B	drugs for peptic ulcer and gastro-oesophageal reflux disease (gord)	0-20%
C02A	antiadrenergic agents, centrally acting	0-20%
C02C	antiadrenergic agents, peripherally acting	0-20%
H03A	thyroid preparations	0-20%
C05A	agents for treatment of hemorrhoids and anal fissures for topical use	0-20%
A11C	vitamin a and d, incl. combinations of the two	0-20%
C01D	vasodilators used in cardiac diseases	0-20%
C09C	angiotensin ii receptor blockers (arbs), plain	0-20%
S01E	antiglaucoma preparations and miotics	0-20%
C03D	aldosterone antagonists and other potassium-sparing agents	0-20%
N07C	antivertigo preparations	0-20%
D02A	emollients and protectives	0-20%
C01E	other cardiac preparations	0-20%
R03A	adrenergics, inhalants	0-20%
C08D	selective calcium channel blockers with direct cardiac effects	0-20%
B03A	iron preparations	0-20%
C01A	cardiac glycosides	0-20%
N05A	antipsychotics	0-20%
V03A	all other therapeutic products	0-20%
C01B	antiarrhythmics, class i and iii	0-20%
V06D	other nutrients	0-20%
L01X	other antineoplastic agents	0-20%
S01X	other ophthalmologicals	0-20%
D05A	antipsoriatics for topical use	0-20%
A12C	other mineral supplements	0-20%
B03X	other antianemic preparations	0-20%
A11E	vitamin b-complex, incl. combinations	0-20%
A11D	vitamin b1, plain and in combination with vitamin b6 and b12	0-20%
A06A	drugs for constipation	0-20%
V04C	other diagnostic agents	0-20%
A02A	antacids	0-20%
A03A	drugs for functional gastrointestinal disorders	0-20%
A03F	propulsives	0-20%
A04A	antiemetics and antinauseants	0-20%
B05X	i.v. solution additives	0-20%
A07E	intestinal antiinflammatory agents	0-20%
B05B	i.v. solutions	0-20%
A12B	potassium	0-20%
B02B	vitamin k and other hemostatics	0-20%
B03B	vitamin b12 and folic acid	0-20%
C01C	cardiac stimulants excl. cardiac glycosides	0-20%
A12A	calcium	0-20%
D01A	antifungals for topical use	0-20%
D06A	antibiotics for topical use	0-20%
D07A	corticosteroids, plain	0-20%
S01G	decongestants and antiallergics	0-20%
S01B	antiinflammatory agents	0-20%
S01A	antiinfectives	0-20%
R06A	antihistamines for systemic use	0-20%
R05D	cough suppressants, excl. combinations with expectorants	0-20%
R05C	expectorants, excl. combinations with cough suppressants	0-20%
R03D	other systemic drugs for obstructive airway diseases	0-20%
R03B	other drugs for obstructive airway diseases, inhalants	0-20%
R01A	decongestants and other nasal preparations for topical use	0-20%
N06A	antidepressants	0-20%
N05C	hypnotics and sedatives	0-20%
N05B	anxiolytics	0-20%
N03A	antiepileptics	0-20%
N02A	opioids	0-20%
M03B	muscle relaxants, centrally acting agents	0-20%
M02A	topical products for joint and muscular pain	0-20%
M01A	antiinflammatory and antirheumatic products, non-steroids	0-20%
J01M	quinolone antibacterials	0-20%
J01F	macrolides, lincosamides and streptogramins	0-20%
J01D	other beta-lactam antibacterials	0-20%
J01C	beta-lactam antibacterials, penicillins	0-20%
H02A	corticosteroids for systemic use, plain	0-20%
G04B	urologicals	0-20%
G01A	antiinfectives and antiseptics, excl. combinations with corticosteroids	0-20%
D11A	other dermatological preparations	0-20%
A01A	stomatological preparations	0-20%

### Sheet: Cluster 1
Medication code	Description	Prevalence
A01A	stomatological preparations	80-100%
M02A	topical products for joint and muscular pain	80-100%
B01A	antithrombotic agents	80-100%
C09A	ace inhibitors, plain	80-100%
N02B	other analgesics and antipyretics	80-100%
C10A	lipid modifying agents, plain	80-100%
A10B	blood glucose lowering drugs, excl. insulins	60-80%
A10A	insulins and analogues	60-80%
C07A	beta blocking agents	60-80%
C08C	selective calcium channel blockers with mainly vascular effects	40-60%
C03C	high-ceiling diuretics	20-40%
M04A	antigout preparations	20-40%
A02B	drugs for peptic ulcer and gastro-oesophageal reflux disease (gord)	20-40%
C03B	low-ceiling diuretics, excl. thiazides	0-20%
G04C	drugs used in benign prostatic hypertrophy	0-20%
C03A	low-ceiling diuretics, thiazides	0-20%
C02C	antiadrenergic agents, peripherally acting	0-20%
A11C	vitamin a and d, incl. combinations of the two	0-20%
C05A	agents for treatment of hemorrhoids and anal fissures for topical use	0-20%
C02A	antiadrenergic agents, centrally acting	0-20%
C01D	vasodilators used in cardiac diseases	0-20%
H03A	thyroid preparations	0-20%
S01E	antiglaucoma preparations and miotics	0-20%
B03A	iron preparations	0-20%
C01E	other cardiac preparations	0-20%
N03A	antiepileptics	0-20%
N07C	antivertigo preparations	0-20%
C03D	aldosterone antagonists and other potassium-sparing agents	0-20%
V06D	other nutrients	0-20%
B05X	i.v. solution additives	0-20%
N02A	opioids	0-20%
C08D	selective calcium channel blockers with direct cardiac effects	0-20%
A11D	vitamin b1, plain and in combination with vitamin b6 and b12	0-20%
D02A	emollients and protectives	0-20%
R03A	adrenergics, inhalants	0-20%
D05A	antipsoriatics for topical use	0-20%
V03A	all other therapeutic products	0-20%
G04B	urologicals	0-20%
A12A	calcium	0-20%
N05C	hypnotics and sedatives	0-20%
N06A	antidepressants	0-20%
B03X	other antianemic preparations	0-20%
C01A	cardiac glycosides	0-20%
A06A	drugs for constipation	0-20%
C01B	antiarrhythmics, class i and iii	0-20%
J01C	beta-lactam antibacterials, penicillins	0-20%
N05A	antipsychotics	0-20%
A03F	propulsives	0-20%
V04C	other diagnostic agents	0-20%
S01X	other ophthalmologicals	0-20%
A12C	other mineral supplements	0-20%
R03D	other systemic drugs for obstructive airway diseases	0-20%
D01A	antifungals for topical use	0-20%
N05B	anxiolytics	0-20%
M01A	antiinflammatory and antirheumatic products, non-steroids	0-20%
L01X	other antineoplastic agents	0-20%
S01G	decongestants and antiallergics	0-20%
S01B	antiinflammatory agents	0-20%
B02B	vitamin k and other hemostatics	0-20%
A11E	vitamin b-complex, incl. combinations	0-20%
A07E	intestinal antiinflammatory agents	0-20%
A04A	antiemetics and antinauseants	0-20%
A03A	drugs for functional gastrointestinal disorders	0-20%
A12B	potassium	0-20%
A02A	antacids	0-20%
S01A	antiinfectives	0-20%
J01F	macrolides, lincosamides and streptogramins	0-20%
R06A	antihistamines for systemic use	0-20%
C09C	angiotensin ii receptor blockers (arbs), plain	0-20%
J01M	quinolone antibacterials	0-20%
H02A	corticosteroids for systemic use, plain	0-20%
G01A	antiinfectives and antiseptics, excl. combinations with corticosteroids	0-20%
D11A	other dermatological preparations	0-20%
D07A	corticosteroids, plain	0-20%
D06A	antibiotics for topical use	0-20%
M03B	muscle relaxants, centrally acting agents	0-20%
B03B	vitamin b12 and folic acid	0-20%
R01A	decongestants and other nasal preparations for topical use	0-20%
R03B	other drugs for obstructive airway diseases, inhalants	0-20%
J01D	other beta-lactam antibacterials	0-20%
R05D	cough suppressants, excl. combinations with expectorants	0-20%
C01C	cardiac stimulants excl. cardiac glycosides	0-20%
B05B	i.v. solutions	0-20%
R05C	expectorants, excl. combinations with cough suppressants	0-20%

### Sheet: Cluster 2
Medication code	Description	Prevalence
B03X	other antianemic preparations	80-100%
N02B	other analgesics and antipyretics	80-100%
B01A	antithrombotic agents	80-100%
N02A	opioids	80-100%
C03C	high-ceiling diuretics	80-100%
A02B	drugs for peptic ulcer and gastro-oesophageal reflux disease (gord)	80-100%
A12A	calcium	80-100%
A10A	insulins and analogues	80-100%
C08C	selective calcium channel blockers with mainly vascular effects	80-100%
C07A	beta blocking agents	80-100%
A06A	drugs for constipation	60-80%
C10A	lipid modifying agents, plain	60-80%
J01D	other beta-lactam antibacterials	60-80%
A11C	vitamin a and d, incl. combinations of the two	60-80%
A04A	antiemetics and antinauseants	60-80%
H02A	corticosteroids for systemic use, plain	60-80%
B03A	iron preparations	60-80%
N05C	hypnotics and sedatives	60-80%
N05B	anxiolytics	60-80%
J01C	beta-lactam antibacterials, penicillins	60-80%
V03A	all other therapeutic products	40-60%
J01M	quinolone antibacterials	40-60%
C09C	angiotensin ii receptor blockers (arbs), plain	40-60%
A11E	vitamin b-complex, incl. combinations	40-60%
B05B	i.v. solutions	40-60%
A03F	propulsives	40-60%
A12B	potassium	40-60%
A10B	blood glucose lowering drugs, excl. insulins	40-60%
N05A	antipsychotics	40-60%
R03A	adrenergics, inhalants	20-40%
C09A	ace inhibitors, plain	20-40%
G04B	urologicals	20-40%
N03A	antiepileptics	20-40%
A02A	antacids	20-40%
C01D	vasodilators used in cardiac diseases	20-40%
R06A	antihistamines for systemic use	20-40%
C02A	antiadrenergic agents, centrally acting	20-40%
M04A	antigout preparations	20-40%
G04C	drugs used in benign prostatic hypertrophy	20-40%
N06A	antidepressants	20-40%
R03B	other drugs for obstructive airway diseases, inhalants	20-40%
S01A	antiinfectives	20-40%
C02C	antiadrenergic agents, peripherally acting	20-40%
B03B	vitamin b12 and folic acid	20-40%
M01A	antiinflammatory and antirheumatic products, non-steroids	20-40%
J01F	macrolides, lincosamides and streptogramins	20-40%
S01B	antiinflammatory agents	0-20%
S01X	other ophthalmologicals	0-20%
D07A	corticosteroids, plain	0-20%
C01C	cardiac stimulants excl. cardiac glycosides	0-20%
V06D	other nutrients	0-20%
R01A	decongestants and other nasal preparations for topical use	0-20%
B02B	vitamin k and other hemostatics	0-20%
H03A	thyroid preparations	0-20%
A11D	vitamin b1, plain and in combination with vitamin b6 and b12	0-20%
S01E	antiglaucoma preparations and miotics	0-20%
C03D	aldosterone antagonists and other potassium-sparing agents	0-20%
C03B	low-ceiling diuretics, excl. thiazides	0-20%
C03A	low-ceiling diuretics, thiazides	0-20%
D01A	antifungals for topical use	0-20%
L01X	other antineoplastic agents	0-20%
A12C	other mineral supplements	0-20%
B05X	i.v. solution additives	0-20%
D02A	emollients and protectives	0-20%
A03A	drugs for functional gastrointestinal disorders	0-20%
R05C	expectorants, excl. combinations with cough suppressants	0-20%
M03B	muscle relaxants, centrally acting agents	0-20%
A01A	stomatological preparations	0-20%
C01A	cardiac glycosides	0-20%
D06A	antibiotics for topical use	0-20%
M02A	topical products for joint and muscular pain	0-20%
C01B	antiarrhythmics, class i and iii	0-20%
S01G	decongestants and antiallergics	0-20%
C01E	other cardiac preparations	0-20%
R05D	cough suppressants, excl. combinations with expectorants	0-20%
A07E	intestinal antiinflammatory agents	0-20%
R03D	other systemic drugs for obstructive airway diseases	0-20%
C05A	agents for treatment of hemorrhoids and anal fissures for topical use	0-20%
C08D	selective calcium channel blockers with direct cardiac effects	0-20%
V04C	other diagnostic agents	0-20%
D05A	antipsoriatics for topical use	0-20%
D11A	other dermatological preparations	0-20%
G01A	antiinfectives and antiseptics, excl. combinations with corticosteroids	0-20%
N07C	antivertigo preparations	0-20%

### Sheet: Cluster 3
Medication code	Description	Prevalence
C09C	angiotensin ii receptor blockers (arbs), plain	80-100%
A10B	blood glucose lowering drugs, excl. insulins	60-80%
C10A	lipid modifying agents, plain	60-80%
C08C	selective calcium channel blockers with mainly vascular effects	60-80%
A10A	insulins and analogues	60-80%
C07A	beta blocking agents	40-60%
B01A	antithrombotic agents	20-40%
C03A	low-ceiling diuretics, thiazides	20-40%
C03C	high-ceiling diuretics	20-40%
M04A	antigout preparations	20-40%
C05A	agents for treatment of hemorrhoids and anal fissures for topical use	0-20%
N02B	other analgesics and antipyretics	0-20%
G04C	drugs used in benign prostatic hypertrophy	0-20%
A02B	drugs for peptic ulcer and gastro-oesophageal reflux disease (gord)	0-20%
C02A	antiadrenergic agents, centrally acting	0-20%
H03A	thyroid preparations	0-20%
C03B	low-ceiling diuretics, excl. thiazides	0-20%
C02C	antiadrenergic agents, peripherally acting	0-20%
A11C	vitamin a and d, incl. combinations of the two	0-20%
S01E	antiglaucoma preparations and miotics	0-20%
C01D	vasodilators used in cardiac diseases	0-20%
B03A	iron preparations	0-20%
V06D	other nutrients	0-20%
V03A	all other therapeutic products	0-20%
N07C	antivertigo preparations	0-20%
C01B	antiarrhythmics, class i and iii	0-20%
R03A	adrenergics, inhalants	0-20%
C08D	selective calcium channel blockers with direct cardiac effects	0-20%
D05A	antipsoriatics for topical use	0-20%
C03D	aldosterone antagonists and other potassium-sparing agents	0-20%
C01E	other cardiac preparations	0-20%
D02A	emollients and protectives	0-20%
S01X	other ophthalmologicals	0-20%
A11D	vitamin b1, plain and in combination with vitamin b6 and b12	0-20%
B03X	other antianemic preparations	0-20%
B03B	vitamin b12 and folic acid	0-20%
C01A	cardiac glycosides	0-20%
N05A	antipsychotics	0-20%
A11E	vitamin b-complex, incl. combinations	0-20%
L01X	other antineoplastic agents	0-20%
A06A	drugs for constipation	0-20%
A12C	other mineral supplements	0-20%
C09A	ace inhibitors, plain	0-20%
B02B	vitamin k and other hemostatics	0-20%
B05B	i.v. solutions	0-20%
A01A	stomatological preparations	0-20%
M01A	antiinflammatory and antirheumatic products, non-steroids	0-20%
R05C	expectorants, excl. combinations with cough suppressants	0-20%
J01C	beta-lactam antibacterials, penicillins	0-20%
M02A	topical products for joint and muscular pain	0-20%
V04C	other diagnostic agents	0-20%
A12B	potassium	0-20%
A12A	calcium	0-20%
R03D	other systemic drugs for obstructive airway diseases	0-20%
R05D	cough suppressants, excl. combinations with expectorants	0-20%
R06A	antihistamines for systemic use	0-20%
S01A	antiinfectives	0-20%
R01A	decongestants and other nasal preparations for topical use	0-20%
A07E	intestinal antiinflammatory agents	0-20%
S01B	antiinflammatory agents	0-20%
A04A	antiemetics and antinauseants	0-20%
A03F	propulsives	0-20%
A03A	drugs for functional gastrointestinal disorders	0-20%
S01G	decongestants and antiallergics	0-20%
A02A	antacids	0-20%
R03B	other drugs for obstructive airway diseases, inhalants	0-20%
N05C	hypnotics and sedatives	0-20%
N06A	antidepressants	0-20%
J01F	macrolides, lincosamides and streptogramins	0-20%
D07A	corticosteroids, plain	0-20%
D11A	other dermatological preparations	0-20%
G01A	antiinfectives and antiseptics, excl. combinations with corticosteroids	0-20%
G04B	urologicals	0-20%
H02A	corticosteroids for systemic use, plain	0-20%
J01D	other beta-lactam antibacterials	0-20%
J01M	quinolone antibacterials	0-20%
D06A	antibiotics for topical use	0-20%
C01C	cardiac stimulants excl. cardiac glycosides	0-20%
M03B	muscle relaxants, centrally acting agents	0-20%
B05X	i.v. solution additives	0-20%
N02A	opioids	0-20%
N03A	antiepileptics	0-20%
N05B	anxiolytics	0-20%
D01A	antifungals for topical use	0-20%

### Sheet: Cluster 4
Medication code	Description	Prevalence
B01A	antithrombotic agents	80-100%
N02B	other analgesics and antipyretics	80-100%
C07A	beta blocking agents	80-100%
N02A	opioids	80-100%
C10A	lipid modifying agents, plain	60-80%
C03C	high-ceiling diuretics	60-80%
A02B	drugs for peptic ulcer and gastro-oesophageal reflux disease (gord)	60-80%
J01D	other beta-lactam antibacterials	60-80%
A10A	insulins and analogues	60-80%
A10B	blood glucose lowering drugs, excl. insulins	60-80%
N05C	hypnotics and sedatives	60-80%
A06A	drugs for constipation	60-80%
C08C	selective calcium channel blockers with mainly vascular effects	60-80%
N05B	anxiolytics	40-60%
B05B	i.v. solutions	40-60%
A12B	potassium	40-60%
J01C	beta-lactam antibacterials, penicillins	40-60%
A04A	antiemetics and antinauseants	40-60%
C09A	ace inhibitors, plain	40-60%
C09C	angiotensin ii receptor blockers (arbs), plain	40-60%
H02A	corticosteroids for systemic use, plain	40-60%
R03A	adrenergics, inhalants	40-60%
N05A	antipsychotics	20-40%
C01D	vasodilators used in cardiac diseases	20-40%
A12A	calcium	20-40%
A03F	propulsives	20-40%
J01M	quinolone antibacterials	20-40%
M01A	antiinflammatory and antirheumatic products, non-steroids	20-40%
R03B	other drugs for obstructive airway diseases, inhalants	20-40%
N06A	antidepressants	20-40%
A11C	vitamin a and d, incl. combinations of the two	20-40%
G04B	urologicals	20-40%
N03A	antiepileptics	20-40%
B03A	iron preparations	20-40%
G04C	drugs used in benign prostatic hypertrophy	20-40%
B03B	vitamin b12 and folic acid	20-40%
S01A	antiinfectives	20-40%
C03D	aldosterone antagonists and other potassium-sparing agents	20-40%
R06A	antihistamines for systemic use	20-40%
M04A	antigout preparations	0-20%
S01B	antiinflammatory agents	0-20%
S01X	other ophthalmologicals	0-20%
V03A	all other therapeutic products	0-20%
H03A	thyroid preparations	0-20%
C01A	cardiac glycosides	0-20%
C02A	antiadrenergic agents, centrally acting	0-20%
C01C	cardiac stimulants excl. cardiac glycosides	0-20%
B02B	vitamin k and other hemostatics	0-20%
D07A	corticosteroids, plain	0-20%
R01A	decongestants and other nasal preparations for topical use	0-20%
A11D	vitamin b1, plain and in combination with vitamin b6 and b12	0-20%
R05C	expectorants, excl. combinations with cough suppressants	0-20%
S01E	antiglaucoma preparations and miotics	0-20%
J01F	macrolides, lincosamides and streptogramins	0-20%
C03A	low-ceiling diuretics, thiazides	0-20%
B05X	i.v. solution additives	0-20%
V06D	other nutrients	0-20%
M02A	topical products for joint and muscular pain	0-20%
D01A	antifungals for topical use	0-20%
A12C	other mineral supplements	0-20%
M03B	muscle relaxants, centrally acting agents	0-20%
C01B	antiarrhythmics, class i and iii	0-20%
D02A	emollients and protectives	0-20%
C03B	low-ceiling diuretics, excl. thiazides	0-20%
A03A	drugs for functional gastrointestinal disorders	0-20%
A11E	vitamin b-complex, incl. combinations	0-20%
R03D	other systemic drugs for obstructive airway diseases	0-20%
A02A	antacids	0-20%
C02C	antiadrenergic agents, peripherally acting	0-20%
D06A	antibiotics for topical use	0-20%
C05A	agents for treatment of hemorrhoids and anal fissures for topical use	0-20%
A07E	intestinal antiinflammatory agents	0-20%
A01A	stomatological preparations	0-20%
C08D	selective calcium channel blockers with direct cardiac effects	0-20%
D11A	other dermatological preparations	0-20%
R05D	cough suppressants, excl. combinations with expectorants	0-20%
C01E	other cardiac preparations	0-20%
L01X	other antineoplastic agents	0-20%
S01G	decongestants and antiallergics	0-20%
V04C	other diagnostic agents	0-20%
N07C	antivertigo preparations	0-20%
G01A	antiinfectives and antiseptics, excl. combinations with corticosteroids	0-20%
D05A	antipsoriatics for topical use	0-20%
B03X	other antianemic preparations	0-20%

### Sheet: Cluster 5
Medication code	Description	Prevalence
A01A	stomatological preparations	80-100%
B01A	antithrombotic agents	80-100%
N02B	other analgesics and antipyretics	80-100%
M02A	topical products for joint and muscular pain	80-100%
C09C	angiotensin ii receptor blockers (arbs), plain	80-100%
C10A	lipid modifying agents, plain	80-100%
A10B	blood glucose lowering drugs, excl. insulins	60-80%
C08C	selective calcium channel blockers with mainly vascular effects	60-80%
A10A	insulins and analogues	60-80%
C07A	beta blocking agents	40-60%
C03A	low-ceiling diuretics, thiazides	20-40%
C03C	high-ceiling diuretics	20-40%
A02B	drugs for peptic ulcer and gastro-oesophageal reflux disease (gord)	20-40%
M04A	antigout preparations	20-40%
G04C	drugs used in benign prostatic hypertrophy	0-20%
A11C	vitamin a and d, incl. combinations of the two	0-20%
C05A	agents for treatment of hemorrhoids and anal fissures for topical use	0-20%
C02C	antiadrenergic agents, peripherally acting	0-20%
S01E	antiglaucoma preparations and miotics	0-20%
C02A	antiadrenergic agents, centrally acting	0-20%
C01D	vasodilators used in cardiac diseases	0-20%
H03A	thyroid preparations	0-20%
B03B	vitamin b12 and folic acid	0-20%
C03B	low-ceiling diuretics, excl. thiazides	0-20%
V03A	all other therapeutic products	0-20%
G04B	urologicals	0-20%
M01A	antiinflammatory and antirheumatic products, non-steroids	0-20%
D11A	other dermatological preparations	0-20%
B03A	iron preparations	0-20%
S01X	other ophthalmologicals	0-20%
C01E	other cardiac preparations	0-20%
C08D	selective calcium channel blockers with direct cardiac effects	0-20%
A06A	drugs for constipation	0-20%
V06D	other nutrients	0-20%
N07C	antivertigo preparations	0-20%
A12A	calcium	0-20%
D05A	antipsoriatics for topical use	0-20%
D02A	emollients and protectives	0-20%
A11E	vitamin b-complex, incl. combinations	0-20%
V04C	other diagnostic agents	0-20%
A02A	antacids	0-20%
A11D	vitamin b1, plain and in combination with vitamin b6 and b12	0-20%
C03D	aldosterone antagonists and other potassium-sparing agents	0-20%
S01A	antiinfectives	0-20%
N05C	hypnotics and sedatives	0-20%
G01A	antiinfectives and antiseptics, excl. combinations with corticosteroids	0-20%
B03X	other antianemic preparations	0-20%
A12C	other mineral supplements	0-20%
J01C	beta-lactam antibacterials, penicillins	0-20%
S01B	antiinflammatory agents	0-20%
B05X	i.v. solution additives	0-20%
R06A	antihistamines for systemic use	0-20%
B02B	vitamin k and other hemostatics	0-20%
N02A	opioids	0-20%
C01A	cardiac glycosides	0-20%
J01M	quinolone antibacterials	0-20%
L01X	other antineoplastic agents	0-20%
B05B	i.v. solutions	0-20%
D01A	antifungals for topical use	0-20%
R03A	adrenergics, inhalants	0-20%
C09A	ace inhibitors, plain	0-20%
J01F	macrolides, lincosamides and streptogramins	0-20%
R05C	expectorants, excl. combinations with cough suppressants	0-20%
A04A	antiemetics and antinauseants	0-20%
A03A	drugs for functional gastrointestinal disorders	0-20%
C01B	antiarrhythmics, class i and iii	0-20%
J01D	other beta-lactam antibacterials	0-20%
R03D	other systemic drugs for obstructive airway diseases	0-20%
D06A	antibiotics for topical use	0-20%
M03B	muscle relaxants, centrally acting agents	0-20%
A03F	propulsives	0-20%
A07E	intestinal antiinflammatory agents	0-20%
R05D	cough suppressants, excl. combinations with expectorants	0-20%
N05A	antipsychotics	0-20%
R03B	other drugs for obstructive airway diseases, inhalants	0-20%
N03A	antiepileptics	0-20%
N06A	antidepressants	0-20%
A12B	potassium	0-20%
C01C	cardiac stimulants excl. cardiac glycosides	0-20%
N05B	anxiolytics	0-20%
R01A	decongestants and other nasal preparations for topical use	0-20%
D07A	corticosteroids, plain	0-20%
S01G	decongestants and antiallergics	0-20%
H02A	corticosteroids for systemic use, plain	0-20%

### Sheet: Cluster 6
Medication code	Description	Prevalence
A01A	stomatological preparations	80-100%
C10A	lipid modifying agents, plain	80-100%
B01A	antithrombotic agents	80-100%
M02A	topical products for joint and muscular pain	80-100%
N02B	other analgesics and antipyretics	80-100%
A10B	blood glucose lowering drugs, excl. insulins	60-80%
C08C	selective calcium channel blockers with mainly vascular effects	60-80%
A10A	insulins and analogues	60-80%
C09C	angiotensin ii receptor blockers (arbs), plain	60-80%
C07A	beta blocking agents	40-60%
D11A	other dermatological preparations	40-60%
S01X	other ophthalmologicals	40-60%
B05B	i.v. solutions	40-60%
B05X	i.v. solution additives	40-60%
C09A	ace inhibitors, plain	40-60%
R01A	decongestants and other nasal preparations for topical use	20-40%
G04B	urologicals	20-40%
C03C	high-ceiling diuretics	20-40%
A02B	drugs for peptic ulcer and gastro-oesophageal reflux disease (gord)	20-40%
A11C	vitamin a and d, incl. combinations of the two	20-40%
M04A	antigout preparations	20-40%
A02A	antacids	20-40%
C05A	agents for treatment of hemorrhoids and anal fissures for topical use	20-40%
G04C	drugs used in benign prostatic hypertrophy	20-40%
C03A	low-ceiling diuretics, thiazides	20-40%
V03A	all other therapeutic products	20-40%
B03B	vitamin b12 and folic acid	20-40%
M01A	antiinflammatory and antirheumatic products, non-steroids	0-20%
A06A	drugs for constipation	0-20%
A12B	potassium	0-20%
C02C	antiadrenergic agents, peripherally acting	0-20%
S01A	antiinfectives	0-20%
S01E	antiglaucoma preparations and miotics	0-20%
R06A	antihistamines for systemic use	0-20%
C01E	other cardiac preparations	0-20%
G01A	antiinfectives and antiseptics, excl. combinations with corticosteroids	0-20%
V04C	other diagnostic agents	0-20%
B03A	iron preparations	0-20%
V06D	other nutrients	0-20%
D02A	emollients and protectives	0-20%
A12C	other mineral supplements	0-20%
C01D	vasodilators used in cardiac diseases	0-20%
N03A	antiepileptics	0-20%
S01B	antiinflammatory agents	0-20%
A12A	calcium	0-20%
R03A	adrenergics, inhalants	0-20%
H03A	thyroid preparations	0-20%
N05B	anxiolytics	0-20%
C03B	low-ceiling diuretics, excl. thiazides	0-20%
C02A	antiadrenergic agents, centrally acting	0-20%
R05C	expectorants, excl. combinations with cough suppressants	0-20%
J01M	quinolone antibacterials	0-20%
N05C	hypnotics and sedatives	0-20%
J01C	beta-lactam antibacterials, penicillins	0-20%
D06A	antibiotics for topical use	0-20%
R03B	other drugs for obstructive airway diseases, inhalants	0-20%
S01G	decongestants and antiallergics	0-20%
N02A	opioids	0-20%
A11E	vitamin b-complex, incl. combinations	0-20%
N06A	antidepressants	0-20%
C01C	cardiac stimulants excl. cardiac glycosides	0-20%
A11D	vitamin b1, plain and in combination with vitamin b6 and b12	0-20%
A04A	antiemetics and antinauseants	0-20%
D01A	antifungals for topical use	0-20%
J01D	other beta-lactam antibacterials	0-20%
N07C	antivertigo preparations	0-20%
D05A	antipsoriatics for topical use	0-20%
D07A	corticosteroids, plain	0-20%
R03D	other systemic drugs for obstructive airway diseases	0-20%
B02B	vitamin k and other hemostatics	0-20%
J01F	macrolides, lincosamides and streptogramins	0-20%
A03F	propulsives	0-20%
A03A	drugs for functional gastrointestinal disorders	0-20%
C03D	aldosterone antagonists and other potassium-sparing agents	0-20%
L01X	other antineoplastic agents	0-20%
R05D	cough suppressants, excl. combinations with expectorants	0-20%
C08D	selective calcium channel blockers with direct cardiac effects	0-20%
C01A	cardiac glycosides	0-20%
C01B	antiarrhythmics, class i and iii	0-20%
M03B	muscle relaxants, centrally acting agents	0-20%
B03X	other antianemic preparations	0-20%
N05A	antipsychotics	0-20%
H02A	corticosteroids for systemic use, plain	0-20%
A07E	intestinal antiinflammatory agents	0-20%
